# Enzymatic profiling of cfDNA methylation for detection and monitoring of lung cancer

**DOI:** 10.1101/2025.05.08.25327181

**Authors:** Abed Agbarya, Noa Gilat, Yael Michaeli, Jasline Deek, Assaf Grunwald, Suheil Artul, Rasha Khoury, Michael Peled, Yuval Ebenstein

## Abstract

We present a highly sensitive, low-cost approach for detecting lung cancer and monitoring response to therapy, based on sequencing-free detection of methylation biomarkers in cell-free DNA. An engineered methyltransferase is used to fluorescently label CpG sites. When applied to bisulfite-treated, PCR-amplified cell-free DNA, fluorescent reporters attach to all originally methylated sites, which can then be read on a standard hybridization microarray. In a proof-of-concept study involving 60 blinded participants, we distinguished cancer patients from healthy individuals with both sensitivity and specificity exceeding 90 %.
