## Supplementary material for "Enzymatic profiling of cfDNA methylation for detection and monitoring of lung cancer": Gene list for pathway analysis

ABTB2
ACP6
ADAMTS2
ADCY5
ADGRE1
AGAP1
AIMP1
ALDH1B1
ALG10
ANKRD46
APCDD1
ATP2B2
ATP5G3
B3GNTL1
BAIAP2L2
BCR
BDKRB1
BDNF
BEND5
BMPR1B
BRAF
C11orf87
C1orf198
CA1
CA13
CACNA1C
CADM2
CAPN9
CBFA2T3
CCM2
CD164
CD83
CDCA7
CDH8
CDKN2B
CDYL
CFAP54
CNOT7
CNTN4
CPPED1
CUL1
CXXC4
DACT1
DDC
DDX10
DMRT2
DMRTA1
DMXL2
DNAH5
DTL
EIF2AK3
EIF4G3
ENSG00000241149
ENSG00000250782
ERO1B
EVX2
EXOC3
EYA1
FAM114A2
FAM120B
FAM173B
FAM49A
FANCA
FKBP4
FLRT2
FOXF1
FSCB
FSHR
FYB1
FYN
GABBR1
GABRG1
GBX2
GFOD1
GJA5
GLDN
GNA14
GNAS
GPC6
GPR137B
GPR171
GPRIN1
GRB10
GREB1L
GRIA1
GRM1
GRM3
GSKIP
H2BFS
HABP2
HACD2
HEG1
HES6
HGSNAT
HMGN3
HOXD10
HOXD11
HOXD12
HOXD13
HP1BP3
HPDL
HSF2BP
IGFBP5
IGLL1
IL5RA
IMMP2L
IRF8
ITIH2
ITIH5
JARID2
KCNJ3
KIAA0513
KIAA1217
KIF16B
KIF18A
KIF4B
KLHL28
LCA5
LHFPL4
LHX8
LIPI
LNPK
LPIN1
LRRN3
LSAMP
LUZP2
LYZL4
MAGI1
MAP10
MAP2
MAP3K20
Mar-01
MARCKS
MBD3L5
METRNL
MITF
MKI67
MLLT10
MSC
MTMR7
MTRNR2L7
MYO1G
NARS2
NAT10
NATD1
NCOR1
NDUFB2
NEBL
NEDD1
NEUROG1
NFIA
NPEPL1
NPNT
NR2F2
NR4A2
NRXN1
NTHL1
NTPCR
NUFIP1
OLFM3
OR2H2
OTUD1
P2RY14
PABPN1L
PACRGL
PAX6
PDHA2
PDLIM5
PER2
PHF14
PKD1
PLA2G6
PLAGL1
PLB1
PLPP3
PLXDC2
PMEPA1
PPP1CB
PPP2R5A
PQLC3
PSMB1
PTH2R
PTPRE
RAB22A
RAB32
RAD51AP2
RBM11
RBPMS
RCN1
RELN
RFPL4B
RICTOR
RNF114
RNF19A
ROBO1
ROCK1
ROCK2
RPIA
RPP40
RPS3A
RUFY1
RUNX1
SCLT1
SDHAF3
SEMA3D
SETD4
SETD5
SF3B5
SGCD
SH3D19
SHB
SIRT5
SLC12A8
SLC25A24
SLC26A5
SLC44A5
SLC6A11
SLC9A3
SLITRK1
SMARCA2
SMIM18
SMPD2
SNAI1
SNCB
SNX29
SRD5A2
SYT10
TAC1
TACR3
TAS2R1
TCF7L2
TENM4
TERB2
THSD7A
TIFAB
TIMM9
TM2D1
TMA16
TMEM11
TNP1
TRAF3IP2
TRDMT1
TRIB2
TRIM69
TRIML1
TSC22D1
TSHZ3
UGT2B28
UGT2B4
UNCX
USP24
VAPA
VAV3
VIM
VIPR1
VPS13A
XDH
ZDHHC7
ZFAND2A
ZNF248
ZNF276
ZNF507
ZSWIM5
ZSWIM7
